# Change in cognition and body mass index in relation to preclinical dementia

**DOI:** 10.1101/2021.02.01.21250918

**Authors:** Ida K. Karlsson, Yiqiang Zhan, Margaret Gatz, Chandra A. Reynolds, Anna K. Dahl Aslan

## Abstract

**INTRODUCTION:** To study if declining cognition drives weight loss in preclinical dementia, we examined the longitudinal association between body mass index (BMI) and cognitive abilities in those who did or did not later develop dementia.

**METHODS:** Using data from individuals spanning age 50-89, we applied dual change score models separately in individuals who remained cognitively intact (n=1,498) and those who were diagnosed with dementia within five years of last assessment (n=459).

**RESULTS:** Among the cognitively intact, there was a bidirectional association: stable BMI predicted stable cognition and vice versa. Among those subsequently diagnosed with dementia, the association was unidirectional: higher BMI predicted declining cognition, but cognition did not predict change in BMI.

**DISCUSSION:** While BMI and cognition stabilized each other when cognitive functioning was intact, this buffering effect was missing in the preclinical dementia phase. This finding indicates that weight loss in preclinical dementia is not driven by declining cognition.
