## Supplementary material for "Change in cognition and body mass index in relation to preclinical dementia": Table S1

### Sheet: a) General cognition
Table S1a: Univariate and bivariate change in body mass index and general cognitive ability from age 50-89 in the total sample and by dementia status, and group differences in univariate and bivariate model parameters by dementia status
	Total sample							No dementia							Dementia							Group difference, LRT
	Univariate model			Bivariate model				Univariate model			Bivariate model				Univariate model			Bivariate model
	Est.	SE	P-value	Est.	SE	P-value		Est.	SE	P-value	Est.	SE	P-value		Est.	SE	P-value	Est.	SE	P-value		Corr. -2LL	DGF	P-value
BMI parameters
Mean intercept level BMI (BMI50)	25.193	0.292	<0.001	24.966	0.313	<0.001		25.276	0.315	<0.001	24.963	0.345	<0.001		25.032	0.755	<0.001	24.874	0.742	<0.001		9.332	1	0.002
Variance intercept level BMI (BMIσ50)	17.942	1.396	<0.001	16.732	1.382	<0.001		17.838	1.518	<0.001	16.764	1.552	<0.001		18.508	3.311	<0.001	16.337	2.977	<0.001		3.432	3	0.330
Mean slope BMI (BMIS)	-1.337	0.353	<0.001	-1.795	0.479	<0.001		-1.339	0.391	0.001	-2.465	0.6	<0.001		-0.61	0.935	0.514	-0.33	0.821	0.687		0.003	1	0.956
Variance slope BMI (BMIσS)	0.119	0.024	<0.001	0.117	0.022	<0.001		0.118	0.027	<0.001	0.142	0.035	<0.001		0.082	0.033	0.012	0.081	0.024	0.001		3.432	3	0.330
Covariance intercept-slope BMI	-1.332	0.206	<0.001	-1.187	0.2	<0.001		-1.319	0.229	<0.001	-1.124	0.229	<0.001		-0.99	0.489	0.043	-0.853	0.383	0.026		3.432	3	0.330
Proportional effect BMI <70 (βBMI <70)	0.058	0.014	<0.001	0.057	0.014	<0.001		0.058	0.015	<0.001	0.054	0.016	0.001		0.03	0.036	0.392	0.034	0.037	0.361		0.475	2	0.789
Proportional effect BMI >70 (βBMI <70)	0.045	0.013	0.001	0.031	0.014	0.022		0.045	0.015	0.002	0.03	0.015	0.043		0.018	0.036	0.618	0.000	0.034	0.990		0.475	2	0.789
Residual variance BMI	1.435	0.066	<0.001	1.425	0.065	<0.001		1.277	0.062	<0.001	1.264	0.061	<0.001		2.066	0.181	<0.001	2.077	0.18	<0.001		25.799	1	<0.001
Sex on intercept level BMI	-0.277	0.287	0.334	-0.304	0.289	0.293		-0.146	0.319	0.647	-0.241	0.331	0.467		-0.717	0.7	0.305	-0.574	0.675	0.395		10.326	4	0.035
Sex on slope BMI	0.017	0.027	0.520	0.005	0.028	0.861		0.015	0.029	0.604	-0.006	0.033	0.852		0.009	0.069	0.898	-0.001	0.07	0.985		10.326	4	0.035
Education on intercept level BMI	-0.494	0.289	0.087	-0.113	0.309	0.714		-0.663	0.317	0.036	-0.226	0.345	0.513		0.037	0.702	0.958	0.478	0.716	0.504		10.326	4	0.035
Education on slope BMI	0.025	0.028	0.372	-0.105	0.069	0.132		0.039	0.032	0.221	-0.204	0.086	0.017		-0.032	0.054	0.554	-0.05	0.108	0.639		10.326	4	0.035
Cognition parameters
Mean intercept level cognition (COG50)	51.901	0.643	<0.001	52.353	0.646	<0.001		52.037	0.697	<0.001	52.518	0.688	<0.001		52.555	1.771	<0.001	51.045	1.909	<0.001		159.788	1	<0.001
Variance intercept level cognition (COGσ50)	66.98	4.843	<0.001	59.395	4.805	<0.001		66.576	4.947	<0.001	57.589	4.803	<0.001		66.125	14.512	<0.001	88.861	23.183	<0.001		5.484	3	0.140
Mean slope cognition (COGS)	-5.739	0.894	<0.001	-6.606	1.571	<0.001		-5.139	1.006	<0.001	-6.432	1.502	<0.001		-6.631	1.736	<0.001	3.48	6.193	0.574		2.891	1	0.089
Variance slope cognition (COGσS)	0.889	0.297	0.003	1.015	0.316	0.001		0.721	0.288	0.012	0.88	0.298	0.003		1.078	0.756	0.154	3.497	3.018	0.247		5.484	3	0.140
Covariance intercept cognition - slope cognition	-7.603	1.536	<0.001	-7.674	1.426	<0.001		-6.8	1.621	<0.001	-7.015	1.41	<0.001		-8.375	3.756	0.026	-10.775	3.851	0.005		5.484	3	0.140
Proportional effect cognition <70 (βCOG <70)	0.107	0.018	<0.001	0.131	0.02	<0.001		0.096	0.02	<0.001	0.125	0.021	<0.001		0.12	0.036	0.001	0.124	0.042	0.003		0.092	2	0.955
Proportional effect cognition >70 (βCOG <70)	0.103	0.019	<0.001	0.106	0.019	<0.001		0.091	0.021	<0.001	0.096	0.02	<0.001		0.12	0.039	0.002	0.144	0.035	<0.001		0.092	2	0.955
Residual variance cognition	8.834	0.366	<0.001	8.778	0.361	<0.001		8.064	0.324	<0.001	7.991	0.315	<0.001		13.11	1.553	<0.001	12.971	1.217	<0.001		713.27	1	<0.001
Sex on intercept level cognition	1.267	0.614	0.039	1.22	0.584	0.037		1.119	0.662	0.091	1.241	0.626	0.047		2.00	1.556	0.199	2.01	1.802	0.265		1.617	4	0.806
Sex on slope cognition	-0.145	0.078	0.062	-0.162	0.086	0.060		-0.114	0.079	0.151	-0.159	0.088	0.071		-0.252	0.204	0.218	-0.571	0.331	0.084		1.617	4	0.806
Education on intercept level cognition	6.842	0.632	<0.001	6.306	0.601	<0.001		6.956	0.687	<0.001	6.32	0.644	<0.001		6.028	1.594	<0.001	7.695	1.815	<0.001		1.617	4	0.806
Education on slope cognition	-0.691	0.17	<0.001	-0.727	0.178	<0.001		-0.618	0.188	0.001	-0.672	0.188	<0.001		-0.702	0.377	0.063	-0.998	0.421	0.018		1.617	4	0.806
Bivariate parameters
Covariance intercept BMI - intercept cognition	-	-	-	1.304	1.636	0.425		-	-	-	0.496	1.734	0.775		-	-	-	9.315	5.833	0.110		4.285	4	0.369
Covariance intercept BMI - slope cognition	-	-	-	-0.134	0.837	0.873		-	-	-	-0.112	0.754	0.882		-	-	-	4.384	3.405	0.198		4.285	4	0.369
Covariance intercept cognition - slope BMI	-	-	-	-0.754	0.538	0.161		-	-	-	-1.502	0.656	0.022		-	-	-	-0.855	1.179	0.468		4.285	4	0.369
Covariance slope BMI - slope cognition	-	-	-	0.089	0.069	0.200		-	-	-	0.173	0.085	0.040		-	-	-	-0.086	0.252	0.733		4.285	4	0.369
Coupling effect cognition on BMI <70 (γCOG>BMI, <70)	-	-	-	0.01	0.009	0.243		-	-	-	0.025	0.011	0.022		-	-	-	-0.007	0.014	0.622		11.133	2	0.004
Coupling effect cognition on BMI >70 (γCOG>BMI, >70)	-	-	-	0.018	0.008	0.030		-	-	-	0.032	0.01	0.002		-	-	-	0.004	0.013	0.773		11.133	2	0.004
Coupling effect BMI on cognition <70 (γBMI>COG, <70)	-	-	-	-0.019	0.055	0.723		-	-	-	-0.015	0.049	0.765		-	-	-	-0.393	0.254	0.121		27.947	2	<0.001
Coupling effect BMI on cognition >70 (γBMI>COG, >70)	-	-	-	0.029	0.055	0.591		-	-	-	0.042	0.049	0.396		-	-	-	-0.429	0.25	0.086		27.947	2	<0.001
Residual covariance bivariate	-	-	-	0.216	0.091	0.018		-	-	-	0.123	0.086	0.155		-	-	-	0.838	0.295	0.004		4.601	1	0.032
Note. Corr. -2LL: corrected -2 log likelihood; DGF: degrees of freedom; Est: estimate; LRT: likelihood ratio test; SE: standard error.
Parameter estimates, standard deviations, and p-values from the univariate and bivariate dual change score models of BMI and general cognitive ability in the full sample and separately for individuals who remain cognitively intact and those who are diagnosed with dementia at or within 5 years after end of study. Models are adjusted for sex and education. A breakpoint was included to allow for dif…

### Sheet: b) Spatial ability
Table S1b: Univariate and bivariate change in body mass index and spatial ability from age 50-89 in the total sample and by dementia status, and group differences in univariate and bivariate model parameters by dementia status
	Total sample							No dementia							Dementia							Group difference, LRT
	Univariate model			Bivariate model				Univariate model			Bivariate model				Univariate model			Bivariate model
	Est.	SE	P-value	Est.	SE	P-value		Est.	SE	P-value	Est.	SE	P-value		Est.	SE	P-value	Est.	SE	P-value		Corr. -2LL	DGF	P-value
BMI parameters
Mean intercept level BMI (BMI50)	25.193	0.292	<0.001	24.969	0.311	<0.001		25.276	0.315	<0.001	24.986	0.339	<0.001		25.032	0.755	<0.001	24.961	0.751	<0.001		9.332	1	0.002
Variance intercept level BMI (BMIσ50)	17.942	1.396	<0.001	16.45	1.387	<0.001		17.838	1.518	<0.001	16.488	1.564	<0.001		18.508	3.311	<0.001	15.154	2.889	<0.001		3.432	3	0.330
Mean slope BMI (BMIS)	-1.337	0.353	<0.001	-2.155	0.568	<0.001		-1.339	0.391	0.001	-2.621	0.708	<0.001		-0.61	0.935	0.514	-0.439	0.967	0.650		0.003	1	0.956
Variance slope BMI (BMIσS)	0.119	0.024	<0.001	0.13	0.027	<0.001		0.118	0.027	<0.001	0.154	0.048	0.002		0.082	0.033	0.012	0.08	0.022	<0.001		3.432	3	0.330
Covariance intercept-slope BMI	-1.332	0.206	<0.001	-1.165	0.204	<0.001		-1.319	0.229	<0.001	-1.088	0.257	<0.001		-0.99	0.489	0.043	-0.704	0.366	0.054		3.432	3	0.330
Proportional effect BMI <70 (βBMI <70)	0.058	0.014	<0.001	0.057	0.014	<0.001		0.058	0.015	<0.001	0.052	0.018	0.004		0.03	0.036	0.392	0.025	0.037	0.503		0.475	2	0.789
Proportional effect BMI >70 (βBMI <70)	0.045	0.013	0.001	0.028	0.014	0.041		0.045	0.015	0.002	0.025	0.016	0.124		0.018	0.036	0.618	-0.011	0.035	0.755		0.475	2	0.789
Residual variance BMI	1.435	0.066	<0.001	1.419	0.065	<0.001		1.277	0.062	<0.001	1.259	0.061	<0.001		2.066	0.181	<0.001	2.086	0.181	<0.001		25.799	1	<0.001
Sex on intercept level BMI	-0.277	0.287	0.334	-0.286	0.284	0.314		-0.146	0.319	0.647	-0.178	0.327	0.586		-0.717	0.7	0.305	-0.647	0.664	0.330		10.326	4	0.035
Sex on slope BMI	0.017	0.027	0.520	0.027	0.029	0.342		0.015	0.029	0.604	0.03	0.033	0.371		0.009	0.069	0.898	-0.008	0.064	0.904		10.326	4	0.035
Education on intercept level BMI	-0.494	0.289	0.087	-0.155	0.295	0.599		-0.663	0.317	0.036	-0.311	0.329	0.345		0.037	0.702	0.958	0.493	0.692	0.477		10.326	4	0.035
Education on slope BMI	0.025	0.028	0.372	-0.105	0.064	0.100		0.039	0.032	0.221	-0.155	0.088	0.078		-0.032	0.054	0.554	-0.086	0.086	0.319		10.326	4	0.035
Cognition parameters
Mean intercept level cognition (COG50)	54.975	0.708	<0.001	54.957	0.716	<0.001		55.177	0.714	<0.001	55.045	0.78	<0.001		54.49	1.491	<0.001	54.518	1.873	<0.001		67.557	1	<0.001
Variance intercept level cognition (COGσ50)	72.551	4.42	<0.001	68.082	4.642	<0.001		72.703	4.795	<0.001	66.154	4.879	<0.001		68.128	10.071	<0.001	83.187	20.684	<0.001		1.895	3	0.594
Mean slope cognition (COGS)	-4.339	0.756	<0.001	-4.324	1.131	<0.001		-4.41	0.756	<0.001	-4.832	1.2	<0.001		-3.866	0.881	<0.001	3.537	3.35	0.291		0.571	1	0.450
Variance slope cognition (COGσS)	0.553	0.165	0.001	0.653	0.206	0.002		0.57	0.167	0.001	0.67	0.226	0.003		0.403	0.188	0.032	1.575	1.104	0.154		1.895	3	0.594
Covariance intercept cognition - slope cognition	-6.125	1.117	<0.001	-6.469	1.14	<0.001		-6.242	1.113	<0.001	-6.502	1.233	<0.001		-5.034	1.552	0.001	-6.293	2.763	0.023		1.895	3	0.594
Proportional effect cognition <70 (βCOG <70)	0.075	0.014	<0.001	0.092	0.018	<0.001		0.076	0.014	<0.001	0.096	0.02	<0.001		0.065	0.016	<0.001	0.064	0.04	0.107		0.981	2	0.612
Proportional effect cognition >70 (βCOG <70)	0.069	0.016	<0.001	0.073	0.017	<0.001		0.07	0.015	<0.001	0.075	0.019	<0.001		0.058	0.019	0.002	0.073	0.03	0.015		0.981	2	0.612
Residual variance cognition	16.469	0.518	<0.001	16.428	0.525	<0.001		16.014	0.533	<0.001	16.01	0.55	<0.001		18.685	1.649	<0.001	18.629	1.645	<0.001		3.04	1	0.081
Sex on intercept level cognition	-1.142	0.699	0.102	-0.905	0.698	0.195		-1.048	0.7	0.135	-0.643	0.789	0.415		-1.048	0.7	0.135	-1.052	1.847	0.569		1.998	4	0.736
Sex on slope cognition	0.136	0.073	0.063	0.108	0.082	0.187		0.129	0.073	0.078	0.084	0.095	0.376		0.129	0.073	0.078	-0.112	0.225	0.619		1.998	4	0.736
Education on intercept level cognition	4.472	0.674	<0.001	4.305	0.645	<0.001		4.458	0.671	<0.001	4.498	0.693	<0.001		4.458	0.671	<0.001	3.739	1.742	0.032		1.998	4	0.736
Education on slope cognition	-0.289	0.108	0.008	-0.334	0.124	0.007		-0.288	0.107	0.007	-0.362	0.143	0.011		-0.288	0.107	0.007	-0.244	0.219	0.264		1.998	4	0.736
Bivariate parameters
Covariance intercept BMI - intercept cognition	-	-	-	2.1	1.955	0.283		-	-	-	1.462	2.091	0.485		-	-	-	6.96	5.754	0.226		2.413	4	0.660
Covariance intercept BMI - slope cognition	-	-	-	0.133	0.565	0.814		-	-	-	0.029	0.572	0.959		-	-	-	3.116	1.591	0.050		2.413	4	0.660
Covariance intercept cognition - slope BMI	-	-	-	-1.346	0.774	0.082		-	-	-	-1.95	1.007	0.053		-	-	-	-1.14	1.387	0.411		2.413	4	0.660
Covariance slope BMI - slope cognition	-	-	-	0.102	0.071	0.149		-	-	-	0.172	0.1	0.086		-	-	-	0.016	0.197	0.934		2.413	4	0.660
Coupling effect cognition on BMI <70 (γCOG>BMI, <70)	-	-	-	0.016	0.011	0.144		-	-	-	0.027	0.015	0.072		-	-	-	0	0.018	0.980		3.73	2	0.155
Coupling effect cognition on BMI >70 (γCOG>BMI, >70)	-	-	-	0.026	0.011	0.018		-	-	-	0.037	0.015	0.013		-	-	-	0.013	0.017	0.471		3.73	2	0.155
Coupling effect BMI on cognition <70 (γBMI>COG, <70)	-	-	-	-0.038	0.046	0.408		-	-	-	-0.028	0.046	0.552		-	-	-	-0.286	0.144	0.047		12.581	2	0.002
Coupling effect BMI on cognition >70 (γBMI>COG, >70)	-	-	-	-0.008	0.041	0.842		-	-	-	0.01	0.042	0.817		-	-	-	-0.313	0.129	0.016		12.581	2	0.002
Residual covariance bivariate	-	-	-	0.297	0.102	0.004		-	-	-	0.179	0.102	0.079		-	-	-	1	0.365	0.006		3.826	1	0.051
Note. Corr. -2LL: corrected -2 log likelihood; DGF: degrees of freedom; Est: estimate; LRT: likelihood ratio test; SE: standard error.
Parameter estimates, standard deviations, and p-values from the univariate and bivariate dual change score models of BMI and spatial ability in the full sample and separately for individuals who remain cognitively intact and those who are diagnosed with dementia at or within 5 years after end of study. Models are adjusted for sex and education. A breakpoint was included to allow for differences i…

### Sheet: c) Episodic memory
Table S1c: Univariate and bivariate change in body mass index and episodic memory from age 50-89 in the total sample and by dementia status, and group differences in univariate and bivariate model parameters by dementia status
	Total sample							No dementia							Dementia							Group difference, LRT
	Univariate model			Bivariate model				Univariate model			Bivariate model				Univariate model			Bivariate model
	Est.	SE	P-value	Est.	SE	P-value		Est.	SE	P-value	Est.	SE	P-value		Est.	SE	P-value	Est.	SE	P-value		Corr. -2LL	DGF	P-value
BMI parameters
Mean intercept level BMI (BMI50)	25.193	0.292	<0.001	25.025	0.321	<0.001		25.276	0.315	<0.001	-	-	-		25.032	0.755	<0.001	-	-	-		9.332	1	0.002
Variance intercept level BMI (BMIσ50)	17.942	1.396	<0.001	17.02	1.396	<0.001		17.838	1.518	<0.001	-	-	-		18.508	3.311	<0.001	-	-	-		3.432	3	0.330
Mean slope BMI (BMIS)	-1.337	0.353	<0.001	-1.979	0.807	0.014		-1.339	0.391	0.001	-	-	-		-0.61	0.935	0.514	-	-	-		0.003	1	0.956
Variance slope BMI (BMIσS)	0.119	0.024	<0.001	0.126	0.033	<0.001		0.118	0.027	<0.001	-	-	-		0.082	0.033	0.012	-	-	-		3.432	3	0.330
Covariance intercept-slope BMI	-1.332	0.206	<0.001	-1.245	0.211	<0.001		-1.319	0.229	<0.001	-	-	-		-0.99	0.489	0.043	-	-	-		3.432	3	0.330
Proportional effect BMI <70 (βBMI <70)	0.058	0.014	<0.001	0.058	0.015	<0.001		0.058	0.015	<0.001	-	-	-		0.03	0.036	0.392	-	-	-		0.475	2	0.789
Proportional effect BMI >70 (βBMI <70)	0.045	0.013	0.001	0.032	0.014	0.024		0.045	0.015	0.002	-	-	-		0.018	0.036	0.618	-	-	-		0.475	2	0.789
Residual variance BMI	1.435	0.066	<0.001	1.425	0.066	<0.001		1.277	0.062	<0.001	-	-	-		2.066	0.181	<0.001	-	-	-		25.799	1	<0.001
Sex on intercept level BMI	-0.277	0.287	0.334	-0.235	0.298	0.430		-0.146	0.319	0.647	-	-	-		-0.717	0.7	0.305	-	-	-		10.326	4	0.035
Sex on slope BMI	0.017	0.027	0.520	-0.03	0.051	0.563		0.015	0.029	0.604	-	-	-		0.009	0.069	0.898	-	-	-		10.326	4	0.035
Education on intercept level BMI	-0.494	0.289	0.087	-0.24	0.308	0.436		-0.663	0.317	0.036	-	-	-		0.037	0.702	0.958	-	-	-		10.326	4	0.035
Education on slope BMI	0.025	0.028	0.372	-0.082	0.097	0.399		0.039	0.032	0.221	-	-	-		-0.032	0.054	0.554	-	-	-		10.326	4	0.035
Cognition parameters
Mean intercept level cognition (COG50)	48.38	0.661	<0.001	48.729	0.772	<0.001		48.724	0.722	<0.001	-	-	-		45.713	2.011	<0.001	-	-	-		68.605	1	<0.001
Variance intercept level cognition (COGσ50)	57.446	4.235	<0.001	54.749	5.816	<0.001		58.658	4.585	<0.001	-	-	-		41.726	9.155	<0.001	-	-	-		13.902	3	0.003
Mean slope cognition (COGS)	-11.789	1.447	<0.001	-13.99	2.509	<0.001		-11.391	1.887	<0.001	-	-	-		-12.05	2.628	<0.001	-	-	-		0.14	1	0.708
Variance slope cognition (COGσS)	3.456	0.871	<0.001	3.626	0.941	<0.001		3.254	1.08	0.003	-	-	-		2.918	1.375	0.034	-	-	-		13.902	3	0.003
Covariance intercept cognition - slope cognition	-14.085	2.029	<0.001	-13.95	2.176	<0.001		-13.81	2.507	<0.001	-	-	-		-11.031	3.396	0.001	-	-	-		13.902	3	0.003
Proportional effect cognition <70 (βCOG <70)	0.244	0.029	<0.001	0.255	0.037	<0.001		0.234	0.038	<0.001	-	-	-		0.266	0.053	<0.001	-	-	-		0.017	2	0.992
Proportional effect cognition >70 (βCOG <70)	0.236	0.031	<0.001	0.232	0.034	<0.001		0.228	0.04	<0.001	-	-	-		0.25	0.058	<0.001	-	-	-		0.017	2	0.992
Residual variance cognition	33.365	1.269	<0.001	33.405	1.269	<0.001		30.657	1.216	<0.001	-	-	-		48.397	4.597	<0.001	-	-	-		26.983	1	<0.001
Sex on intercept level cognition	2.587	0.604	<0.001	2.509	0.629	<0.001		2.353	0.661	<0.001	-	-	-		4.026	1.418	0.005	-	-	-		1.513	4	0.824
Sex on slope cognition	-0.629	0.159	<0.001	-0.612	0.186	0.001		-0.545	0.173	0.002	-	-	-		-1.07	0.395	0.007	-	-	-		1.513	4	0.824
Education on intercept level cognition	4.906	0.575	<0.001	4.618	0.616	<0.001		4.912	0.634	<0.001	-	-	-		5.05	1.311	<0.001	-	-	-		1.513	4	0.824
Education on slope cognition	-1.19	0.213	<0.001	-1.128	0.238	<0.001		-1.143	0.258	<0.001	-	-	-		-1.335	0.46	0.004	-	-	-		1.513	4	0.824
Bivariate parameters
Covariance intercept BMI - intercept cognition	-	-	-	1.245	2.292	0.587		-	-	-	-	-	-		-	-	-	-	-	-		-	-	-
Covariance intercept BMI - slope cognition	-	-	-	-1.371	1.321	0.299		-	-	-	-	-	-		-	-	-	-	-	-		-	-	-
Covariance intercept cognition - slope BMI	-	-	-	-0.79	1.06	0.456		-	-	-	-	-	-		-	-	-	-	-	-		-	-	-
Covariance slope BMI - slope cognition	-	-	-	0.268	0.22	0.223		-	-	-	-	-	-		-	-	-	-	-	-		-	-	-
Coupling effect cognition on BMI <70 (γCOG>BMI, <70)	-	-	-	0.014	0.018	0.436		-	-	-	-	-	-		-	-	-	-	-	-		-	-	-
Coupling effect cognition on BMI >70 (γCOG>BMI, >70)	-	-	-	0.021	0.017	0.224		-	-	-	-	-	-		-	-	-	-	-	-		-	-	-
Coupling effect BMI on cognition <70 (γBMI>COG, <70)	-	-	-	0.062	0.097	0.521		-	-	-	-	-	-		-	-	-	-	-	-		-	-	-
Coupling effect BMI on cognition >70 (γBMI>COG, >70)	-	-	-	0.092	0.096	0.334		-	-	-	-	-	-		-	-	-	-	-	-		-	-	-
Residual covariance bivariate	-	-	-	0.292	0.144	0.043		-	-	-	-	-	-		-	-	-	-	-	-		-	-	-
Note. Corr. -2LL: corrected -2 log likelihood; DGF: degrees of freedom; Est: estimate; LRT: likelihood ratio test; SE: standard error.
Parameter estimates, standard deviations, and p-values from the univariate and bivariate dual change score models of BMI and episodic memory in the full sample and separately for individuals who remain cognitively intact and those who are diagnosed with dementia at or within 5 years after end of study. Models are adjusted for sex and education. A breakpoint was included to allow for differences i…

### Sheet: d) Processing speed
Table S1d: Univariate and bivariate change in body mass index and processing speed from age 50-89 in the total sample and by dementia status, and group differences in univariate and bivariate model parameters by dementia status
	Total sample							No dementia							Dementia							Group difference, LRT
	Univariate model			Bivariate model				Univariate model			Bivariate model				Univariate model			Bivariate model
	Est.	SE	P-value	Est.	SE	P-value		Est.	SE	P-value	Est.	SE	P-value		Est.	SE	P-value	Est.	SE	P-value		Corr. -2LL	DGF	P-value
BMI parameters
Mean intercept level BMI (BMI50)	25.193	0.292	<0.001	24.966	0.308	<0.001		25.276	0.315	<0.001	24.966	0.335	<0.001		25.032	0.755	<0.001	25.002	0.768	<0.001		9.332	1	0.002
Variance intercept level BMI (BMIσ50)	17.942	1.396	<0.001	16.335	1.407	<0.001		17.838	1.518	<0.001	16.62	1.579	<0.001		18.508	3.311	<0.001	14.972	2.545	<0.001		3.432	3	0.330
Mean slope BMI (BMIS)	-1.337	0.353	<0.001	-1.748	0.458	<0.001		-1.339	0.391	0.001	-2.137	0.549	<0.001		-0.61	0.935	0.514	-0.586	0.95	0.537		0.003	1	0.956
Variance slope BMI (BMIσS)	0.119	0.024	<0.001	0.112	0.02	<0.001		0.118	0.027	<0.001	0.115	0.024	<0.001		0.082	0.033	0.012	0.086	0.026	0.001		3.432	3	0.330
Covariance intercept-slope BMI	-1.332	0.206	<0.001	-1.168	0.194	<0.001		-1.319	0.229	<0.001	-1.131	0.223	<0.001		-0.99	0.489	0.043	-0.864	0.38	0.023		3.432	3	0.330
Proportional effect BMI <70 (βBMI <70)	0.058	0.014	<0.001	0.061	0.014	<0.001		0.058	0.015	<0.001	0.058	0.016	<0.001		0.03	0.036	0.392	0.043	0.034	0.215		0.475	2	0.789
Proportional effect BMI >70 (βBMI <70)	0.045	0.013	0.001	0.03	0.014	0.028		0.045	0.015	0.002	0.03	0.015	0.052		0.018	0.036	0.618	0.002	0.034	0.953		0.475	2	0.789
Residual variance BMI	1.435	0.066	<0.001	1.422	0.065	<0.001		1.277	0.062	<0.001	1.265	0.061	<0.001		2.066	0.181	<0.001	2.049	0.179	<0.001		25.799	1	<0.001
Sex on intercept level BMI	-0.277	0.287	0.334	-0.298	0.286	0.298		-0.146	0.319	0.647	-0.221	0.326	0.497		-0.717	0.7	0.305	-0.493	0.67	0.462		10.326	4	0.035
Sex on slope BMI	0.017	0.027	0.520	0.006	0.027	0.813		0.015	0.029	0.604	0.003	0.03	0.932		0.009	0.069	0.898	-0.006	0.07	0.928		10.326	4	0.035
Education on intercept level BMI	-0.494	0.289	0.087	-0.091	0.302	0.762		-0.663	0.317	0.036	-0.246	0.336	0.464		0.037	0.702	0.958	0.48	0.711	0.500		10.326	4	0.035
Education on slope BMI	0.025	0.028	0.372	-0.074	0.05	0.137		0.039	0.032	0.221	-0.108	0.058	0.063		-0.032	0.054	0.554	-0.074	0.091	0.416		10.326	4	0.035
Cognition parameters
Mean intercept level cognition (COG50)	56.949	0.794	<0.001	57.36	0.798	<0.001		56.882	0.85	<0.001	57.216	0.862	<0.001		59.869	2.325	<0.001	59.076	2.25	<0.001		47.991	1	<0.001
Variance intercept level cognition (COGσ50)	50.728	4.979	<0.001	44.184	4.403	<0.001		47.934	5.053	<0.001	42.294	4.461	<0.001		79.149	19.322	<0.001	73.837	25.478	0.004		6.431	3	0.092
Mean slope cognition (COGS)	-1.369	0.559	0.014	-1.687	1.037	0.104		-1.098	0.669	0.101	-2.043	1.071	0.056		-2.153	0.971	0.027	2.389	3.574	0.504		19.49	1	<0.001
Variance slope cognition (COGσS)	0.173	0.026	<0.001	0.195	0.035	<0.001		0.141	0.029	<0.001	0.154	0.034	<0.001		0.284	0.142	0.046	0.845	0.791	0.285		6.431	3	0.092
Covariance intercept cognition - slope cognition	-1.61	0.557	0.004	-1.823	0.53	0.001		-1.163	0.594	0.050	-1.39	0.575	0.016		-3.844	1.928	0.046	-4.175	2.122	0.049		6.431	3	0.092
Proportional effect cognition <70 (βCOG <70)	0.013	0.011	0.211	0.034	0.013	0.008		0.009	0.013	0.466	0.03	0.014	0.039		0.016	0.018	0.368	0.043	0.032	0.180		0.868	2	0.648
Proportional effect cognition >70 (βCOG <70)	0.004	0.012	0.738	0.004	0.012	0.727		0.000	0.014	0.994	0.002	0.014	0.894		0.015	0.022	0.480	0.025	0.022	0.266		0.868	2	0.648
Residual variance cognition	15.653	0.499	<0.001	15.571	0.495	<0.001		15.465	0.537	<0.001	15.416	0.538	<0.001		15.944	1.286	<0.001	15.718	1.268	<0.001		0.147	1	0.701
Sex on intercept level cognition	1.377	0.711	0.053	1.331	0.681	0.051		1.107	0.752	0.141	1.248	0.747	0.095		3.067	2.066	0.138	2.526	2.044	0.216		2.09	4	0.719
Sex on slope cognition	-0.028	0.053	0.603	-0.048	0.061	0.430		-0.011	0.055	0.844	-0.042	0.063	0.506		-0.117	0.163	0.471	-0.276	0.216	0.201		2.09	4	0.719
Education on intercept level cognition	4.486	0.736	<0.001	4.042	0.696	<0.001		4.696	0.785	<0.001	4.335	0.749	<0.001		3.268	2.067	0.114	3.712	2.191	0.090		2.09	4	0.719
Education on slope cognition	0.091	0.095	0.338	0.075	0.104	0.469		0.09	0.111	0.420	0.071	0.118	0.546		0.132	0.202	0.512	0.016	0.243	0.949		2.09	4	0.719
Bivariate parameters
Covariance intercept BMI - intercept cognition	-	-	-	-1.149	1.7	0.499		-	-	-	-2.157	1.789	0.228		-	-	-	7.001	4.868	0.150		0.599	4	0.963
Covariance intercept BMI - slope cognition	-	-	-	0.248	0.526	0.637		-	-	-	-0.016	0.525	0.975		-	-	-	2.151	1.76	0.222		0.599	4	0.963
Covariance intercept cognition - slope BMI	-	-	-	-0.286	0.356	0.421		-	-	-	-0.519	0.416	0.212		-	-	-	-0.619	0.855	0.469		0.599	4	0.963
Covariance slope BMI - slope cognition	-	-	-	-0.012	0.026	0.655		-	-	-	0.003	0.027	0.907		-	-	-	-0.056	0.112	0.617		0.599	4	0.963
Coupling effect cognition on BMI <70 (γCOG>BMI, <70)	-	-	-	0.007	0.007	0.321		-	-	-	0.015	0.008	0.071		-	-	-	-0.006	0.013	0.649		5.076	2	0.079
Coupling effect cognition on BMI >70 (γCOG>BMI, >70)	-	-	-	0.018	0.007	0.012		-	-	-	0.026	0.008	0.002		-	-	-	0.009	0.012	0.466		5.076	2	0.079
Coupling effect BMI on cognition <70 (γBMI>COG, <70)	-	-	-	-0.037	0.039	0.346		-	-	-	-0.011	0.039	0.782		-	-	-	-0.233	0.131	0.077		5.816	2	0.055
Coupling effect BMI on cognition >70 (γBMI>COG, >70)	-	-	-	0.013	0.04	0.744		-	-	-	0.034	0.038	0.370		-	-	-	-0.19	0.146	0.194		5.816	2	0.055
Residual covariance bivariate	-	-	-	0.212	0.088	0.016		-	-	-	0.231	0.089	0.010		-	-	-	0.046	0.245	0.850		0.925	1	0.336
Note. Corr. -2LL: corrected -2 log likelihood; DGF: degrees of freedom; Est: estimate; LRT: likelihood ratio test; SE: standard error.
Parameter estimates, standard deviations, and p-values from the univariate and bivariate dual change score models of BMI and processing speed in the full sample and separately for individuals who remain cognitively intact and those who are diagnosed with dementia at or within 5 years after end of study. Models are adjusted for sex and education. A breakpoint was included to allow for differences …
